# A validated heart-specific model for splice-disrupting variants in childhood heart disease

**DOI:** 10.1101/2023.11.23.23298903

**Authors:** Robert Lesurf, Jeroen Breckpot, Jade Bouwmeester, Nour Hanafi, Anjali Jain, Yijing Liang, Tanya Papaz, Jane Lougheed, Tapas Mondal, Mahmoud Alsalehi, Luis Altamirano-Diaz, Erwin Oechslin, Enrique Audain, Gregor Dombrowsky, Alex V Postma, Odilia I Woudstra, Berto J Bouma, Marc-Phillip Hitz, Connie R Bezzina, Gillian Blue, David S Winlaw, Seema Mital

## Abstract

Congenital heart disease (CHD) is the most common congenital anomaly. Non-canonical splice-disrupting variants are not routinely evaluated by clinical tests. Algorithms including SpliceAI predict such variants, but are not specific to cardiac-expressed genes. Whole genome (WGS) (n=1083) and myocardial RNA-Sequencing (RNA-Seq) (n=114) of CHD cases was used to identify splice-disrupting variants. Using features of variants confirmed to affect splicing in myocardial RNA, we trained a machine learning model that outperformed SpliceAI for predicting cardiac-specific splice-disrupting variants (AUC 0.92 vs 0.66), and was independently validated in 43 cardiomyopathy probands (AUC 0.88 vs 0.64). Application of this model to 971 CHD WGS samples identified 9% patients with splice-disrupting variants in CHD genes. Forty-one% of predicted splice-disrupting variants were deeply intronic. The burden of variants in CHD genes was higher in cases compared with 2,570 controls. Our model improved genetic yield by identifying splice-disrupting variants that are not evaluated by routine tests.
