## Supplementary material for "A validated heart-specific model for splice-disrupting variants in childhood heart disease": Table 1

### Sheet: T1_Cohort
Table 1. Study cohort overview.
	Overall CHD	Discovery	Extension		Validation	Control
	TOF & TGA	TOF	TOF	TGA	CMP	MGRB
	(n = 1085)	(n = 114)	(n = 742)	(n = 229)	(n = 43)	(n = 2570)
Male, n (%)	624 (58%)	71 (62%)	411 (55%)	142 (62%)	24 (56%)	1251 (49%)
Ancestry
African	35 (3%)	9 (8%)	17 (2%)	9 (4%)	3 (7%)	0 (0%)
American	44 (4%)	5 (4%)	28 (4%)	11 (5%)	0 (0%)	2 (<1%)
Asian (East)	99 (9%)	16 (14%)	67 (9%)	16 (7%)	5 (12%)	5 (<1%)
Asian (South)	76 (7%)	15 (13%)	42 (6%)	19 (8%)	5 (12%)	2 (<1%)
European	814 (75%)	52 (46%)	588 (79%)	174 (76%)	30 (70%)	2475 (96%)
Unknown/Other	17 (2%)	17 (15%)	0 (0%)	0 (0%)	0 (0%)	83 (3%)
Source
Australia	250 (23%)	0 (0%)	250 (34%)	0 (0%)	0 (0%)	100 (100%)
Canada	708 (65%)	114 (100%)	365 (49%)	229 (100%)	43 (100%)	0 (0%)
Netherlands	127 (12%)	0 (0%)	127 (17%)	0 (0%)	0 (0%)	0 (0%)
Family history of CHD/CMP	179 (16%)	20 (18%)	134 (18%)	25 (11%)	14 (33%)	N/A
Previous clinical genetic testing	192 (18%)	26 (23%)	140 (19%)	26 (11%)	37 (86%)	N/A
Positive protein-coding clinical genetic testing result	7 (1%)	1 (1%)	6 (1%)	0 (0%)	10 (23%)	N/A
Positive protein-coding WGS variant result	50 (5%)	4 (4%)	43 (6%)	3 (1%)	15 (35%)	N/A
CHD, congenital heart disease; WGS, whole genome sequencing; TOF, tetralogy of Fallot; TGA, D-transposition of the great arteries; CMP, cardiomyopathy; MGRB, Medical Genome Reference Bank; N/A, not available
