## Supplementary material for "A validated heart-specific model for splice-disrupting variants in childhood heart disease": Table 5

### Sheet: T5_GeneSetEnrichment
Table 5. Gene sets enriched for rare high-confidence splicing variants.
Gene Set Name	Gene Set ID	Adjusted p-value	Gene Set Size	Query Size	Intersection Size	Effective Domain Size
Abnormal muscle physiology	HP:0011804	7.04893e-10	2404	829	505	4851
Abnormality of the musculature	HP:0003011	1.04714e-08	2758	829	559	4851
Abnormal muscle tone	HP:0003808	1.46019e-08	2058	829	440	4851
Hypotonia	HP:0001252	4.41484e-06	1755	829	375	4851
Abnormal heart morphology	HP:0001627	6.80791e-06	1434	829	316	4851
Abnormality of cardiovascular system morphology	HP:0030680	1.36429e-05	1825	829	385	4851
Cardiomyopathy	HP:0001638	2.11295e-05	520	829	137	4851
Abnormal nervous system physiology	HP:0012638	4.41561e-05	3557	829	670	4851
Abnormal myocardium morphology	HP:0001637	0.000119838	548	829	140	4851
Abnormal cardiovascular system physiology	HP:0011025	0.000275299	1320	829	287	4851
Abnormality of the cardiovascular system	HP:0001626	0.000293956	2586	829	509	4851
Abnormality of the musculoskeletal system	HP:0033127	0.000400989	3657	829	681	4851
Abnormal forebrain morphology	HP:0100547	0.00102317	1980	829	402	4851
Skeletal muscle atrophy	HP:0003202	0.00107649	537	829	134	4851
Abnormality of movement	HP:0100022	0.00117921	2005	829	406	4851
Abnormal skeletal muscle morphology	HP:0011805	0.001227	1795	829	369	4851
Abnormality of muscle size	HP:0030236	0.00127615	694	829	165	4851
Abnormal cerebral morphology	HP:0002060	0.00127921	1949	829	396	4851
Neurodevelopmental abnormality	HP:0012759	0.0014998	2748	829	532	4851
Gait disturbance	HP:0001288	0.00155631	1147	829	251	4851
Abdominal symptom	HP:0011458	0.00309824	1803	829	368	4851
Abnormality of digestive system physiology	HP:0025032	0.00361339	2143	829	427	4851
Abnormality of skull size	HP:0000240	0.0036877	1514	829	316	4851
Abnormality of circulating enzyme level	HP:0011021	0.00382274	316	829	86	4851
Abnormal circulating creatine kinase concentration	HP:0040081	0.00420517	312	829	85	4851
Elevated circulating creatine kinase concentration	HP:0003236	0.00462452	308	829	84	4851
Abnormal right ventricle morphology	HP:0001707	0.00477839	65	829	27	4851
Neurodevelopmental delay	HP:0012758	0.00643979	2280	829	449	4851
Abnormality of the nervous system	HP:0000707	0.00787541	3789	829	695	4851
Feeding difficulties	HP:0011968	0.00887288	1078	829	234	4851
Abnormality of brain morphology	HP:0012443	0.00933343	2521	829	489	4851
Bundle branch block	HP:0011710	0.0105624	71	829	28	4851
Global developmental delay	HP:0001263	0.0105902	1822	829	368	4851
Abnormal nervous system morphology	HP:0012639	0.0121607	2884	829	549	4851
Abnormal central motor function	HP:0011442	0.0128075	1939	829	388	4851
Abnormal peripheral nervous system morphology	HP:0000759	0.0128627	540	829	130	4851
Hypertonia	HP:0001276	0.0138038	1057	829	229	4851
Lipoatrophy	HP:0100578	0.0145253	72	829	28	4851
Muscle spasm	HP:0003394	0.0164581	171	829	52	4851
Progressive	HP:0003676	0.0172919	266	829	73	4851
Abnormal circulating metabolite concentration	HP:0032180	0.0195113	1268	829	267	4851
Abnormal cardiac ventricle morphology	HP:0001713	0.0201528	677	829	156	4851
Muscular dystrophy	HP:0003560	0.0280292	78	829	29	4851
Left bundle branch block	HP:0011713	0.0287651	17	829	11	4851
Abnormal esophagus physiology	HP:0025270	0.0297605	817	829	182	4851
Abnormal heart valve morphology	HP:0001654	0.0300862	341	829	88	4851
Abnormal foot morphology	HP:0001760	0.031067	1446	829	298	4851
Cigarette-paper scars	HP:0001073	0.0425297	10	829	8	4851
Atrophy/Degeneration affecting the central nervous system	HP:0007367	0.0442784	822	829	182	4851
Abnormal liver morphology	HP:0410042	0.0495503	834	829	184	4851
